# Genetic variation within the human papillomavirus type 16 genome is associated with oropharyngeal cancer prognosis

**DOI:** 10.1101/2021.11.11.21266230

**Authors:** Krystle A. Lang Kuhs, Daniel Faden, Li Chen, Derek K. Smith, Maisa Pinheiro, C. Burton Wood, Seth Davis, Meredith Yeager, Joseph F. Boland, Michael Cullen, Mia Steinberg, Sara Bass, Xiaowei Wang, Ping Liu, Mitra Mehrad, Thomas Tucker, James S. Lewis, Robert L. Ferris, Lisa Mirabello

**Author notes:** The last two authors contributed equally to this work. **Corresponding author:** Krystle A. Lang Kuhs, PhD, MPH, Associate Professor, Department of Epidemiology, College of Public Health, University of Kentucky, 760 Press Ave, Room, Lexington, KY 40508, USA.

## Abstract

**Purpose:** A significant barrier to adoption of de-escalated treatment protocols for human papillomavirus-driven oropharyngeal cancer (HPV-OPC) is that few predictors of poor prognosis exist. We conducted the first large whole-genome sequencing (WGS) study to characterize the genetic variation of the HPV16 genome and to evaluate its association with HPV-OPC patient survival.

**Patients and Methods:** 460 OPCs from 2 large US medical centers (1980-2017) underwent HPV16 WGS. Site-specific variable positions (SNPs) across the HPV16 genome were identified. Cox proportional hazards models estimated hazard ratios (HRs) and 95% confidence intervals (CIs) for overall survival by HPV16 SNPs. Harrell C-index and time-dependent positive predictive value (PPV) curves and areas under the PPV curves were used to evaluate the predictive accuracy of HPV16 SNPs for overall survival.

**Results:** 384 OPCs (83.48%) passed quality control filters with sufficient depth and coverage of HPV16 genome sequencing to be analyzed. 284 HPV16 SNPs with a minor allele frequency >1% were identified. Eight HPV16 SNPs were significantly associated with worse survival after false discovery rate (FDR) correction (individual prevalence:1.0%-5.5%; combined prevalence: 15.10%); E1 gene position 1053 (HR for overall survival [HR_os_]:3.75,95%CI:1.77-7.95;*P*_fdr_=0.0099); L2 gene positions 4410 (HR_os_:5.32,95%CI:1.91-14.81;*P*_fdr_=0.0120), 4539 (HR_os_:6.54,95%CI:2.03-21.08;*P*_fdr_=0.0117); 5050 (HR_os_:6.53,95%CI:2.34-18.24;*P*_fdr_=0.0030) and 5254 (HR_os_:7.76,95%CI:2.41-24.98;*P*_fdr_=0.0030); and L1 gene positions 5962 (HR_os_:4.40,95%CI:1.88-10.31;*P*_fdr_=0.0110) and 6025 (HR_os_:5.71,95%CI:2.43-13.41;*P*_fdr_=0.0008) and position 7173 within the upstream regulatory region (HR_os_:9.90,95%CI:3.05-32.12;*P*_fdr_=0.0007). Median survival time for patients with ≥1 high-risk HPV16 SNPs was 3.96 years compared to 18.67 years for patients without a high-risk SNP; log-rank test *P*<0.001. HPV16 SNPs significantly improved the predictive accuracy for overall survival above traditional factors (age, smoking, stage, treatment): increase in C-index was 0.069 (95% CI: 0.019-0.119, *P* <0.001); increase in area under the PPV curve for predicting 5-year survival was 0.068 (95%CI: 0.015-0.111, *P* =0.008).

**Conclusions:** HPV16 genetic variation is associated with HPV-OPC prognosis and can improve prognostic accuracy.
