## Supplemental Table 1 for "Genetic variation within the human papillomavirus type 16 genome is associated with oropharyngeal cancer prognosis"

### Sheet: Supplemental Table 1
Supplemental Table 1: SNPs with an MAF greater than 1% and the associations with HPV-OPC prognosis
											Overall Survival
Position	MAF	No. Obs.	No. A	No. T	No. C	No. G	Gene	Lineage SNP?	Lineage		P-value	P-value (FDR)	HR	Lower 95% CI	Upper 95% CI
12	0.145	380	0	325	55	0	URR				0.810266	0.913157	0.917339	0.453461	1.85575
13	0.037	380	0	12	366	2	URR				0.462048	0.61897	0.483693	0.0668952	3.4974
24	0.071	380	0	22	353	5	URR	YES	A4		0.518748	0.678914	0.683634	0.213841	2.18552
31	0.018	380	0	7	373	0	URR	YES	B,C		0.982335	1	1.02259	0.141573	7.38619
103	0.012	342	338	0	0	4	E6				0.733033	0.863823	1.40948	0.194242	10.2276
109	0.067	343	0	320	23	0	E6	YES	C1		0.802794	0.911974	1.13883	0.410236	3.16146
131	0.129	342	298	0	0	44	E6				0.901604	0.944855	0.951256	0.430738	2.10078
132	0.012	342	0	4	0	338	E6	YES	B,C		0.638876	0.782072	1.60095	0.220231	11.638
143	0.012	341	0	0	337	4	E6	YES	B,C		0.639991	0.780075	1.59849	0.219896	11.6199
145	0.094	341	0	32	0	309	E6	YES	B,C,D		0.0651569	0.440585	0.189475	0.0261909	1.37074
176	0.015	334	3	1	1	329	E6				0.0381608	0.433507	4.01078	0.968261	16.6136
178	0.054	335	2	317	0	16	E6	YES	A3,A4		0.188659	0.515185	0.287591	0.0396862	2.08406
286	0.096	385	37	348	0	0	E6	YES	B,C,D		0.258042	0.546895	0.51786	0.16218	1.65359
289	0.096	385	348	0	0	37	E6	YES	B,C,D		0.258042	0.542844	0.51786	0.16218	1.65359
315	0.01	385	0	0	381	4	E6				0.00788483	0.223929	5.51621	1.33545	22.7853
335	0.096	385	0	37	348	0	E6	YES	B,C,D		0.258042	0.538853	0.51786	0.16218	1.65359
350	0.413	385	0	226	0	159	E6	YES	D		0.115177	0.503235	1.45895	0.90938	2.34064
403	0.016	385	379	0	0	6	E6	YES	C1		0.840209	0.903861	1.22517	0.169582	8.85147
532	0.067	386	360	0	0	26	E6	YES	D3		0.305874	0.505047	0.486332	0.118745	1.99182
647	0.078	386	356	0	2	28	E7	YES	A4		0.26961	0.503745	0.526317	0.165129	1.67754
712	0.023	386	8	1	377	0	E7				0.613216	0.757189	0.603697	0.0835469	4.36222
732	0.07	386	0	359	27	0	E7	YES	D2,D3		0.26955	0.506968	0.460814	0.112509	1.8874
789	0.096	386	0	349	37	0	E7	YES	B,C,D		0.258822	0.532648	0.5184	0.16235	1.6553
795	0.096	386	0	349	0	37	E7	YES	B,C,D		0.258822	0.528816	0.5184	0.16235	1.6553
822	0.039	386	371	0	0	15	E7				0.0909078	0.461032	0.206501	0.027814	1.53313
846	0.054	386	0	365	21	0	E7	YES	A4		0.146313	0.472193	0.257126	0.0356242	1.85587
864	0.016	385	6	0	379	0	NC				0.996364	1	1.00461	0.138895	7.26625
896	0.01	385	381	0	0	4	E1				0.360124	0.544017	1.09708e-07	0	Inf
921	0.075	386	0	357	29	0	E1	YES	C,D,D1		0.0249132	0.44221	3.64865e-08	0	Inf
975	0.01	384	4	0	0	380	E1				0.317345	0.509186	1.08909e-07	0	Inf
1041	0.068	385	359	0	0	26	E1	YES	D2,D3		0.298347	0.501365	0.480988	0.11739	1.97078
1053	0.055	385	364	0	21	0	E1				0.0002112	0.00999679	3.75204	1.77003	7.95344
1096	0.092	379	0	0	344	35	E1	YES	B,C,D		0.330273	0.521098	0.565856	0.177057	1.80842
1120	0.011	379	0	4	375	0	E1				0.382291	0.553932	2.35739	0.324421	17.13
1163	0.089	381	34	0	0	347	E1	YES	C,D		0.341438	0.524154	0.573223	0.17946	1.83096
1200	0.087	381	0	348	33	0	E1	YES	C,D		0.382709	0.551723	0.599522	0.187696	1.91494
1282	0.01	385	4	0	0	381	E1-E8				0.266313	0.511033	1.06883e-07	0	Inf
1363	0.016	381	6	0	0	375	E1				0.166573	0.497967	2.61294	0.635524	10.743
1366	0.097	381	37	344	0	0	E1	YES	B,C,D		0.261291	0.518928	0.519962	0.162759	1.66112
1377	0.105	381	0	40	341	0	E1	YES	B,C,D		0.388136	0.553923	0.642022	0.232753	1.77094
1416	0.016	381	0	6	375	0	E1	YES	C1		0.837932	0.904839	1.2288	0.170024	8.88086
1426	0.094	381	0	0	345	36	E1	YES	C,D		0.28836	0.496328	0.538367	0.168533	1.71978
1486	0.095	378	0	342	36	0	E1	YES	B,C,D		0.298521	0.498705	0.544975	0.170496	1.74196
1515	0.106	378	40	0	0	338	E1	YES	A4		0.0858029	0.477804	0.376342	0.118008	1.2002
1522	0.405	378	153	225	0	0	E1	YES	A2,D		0.10334	0.473365	0.652621	0.389024	1.09483
1587	0.136	381	0	329	52	0	E1				0.529308	0.686409	0.777676	0.35454	1.70582
1624	0.096	386	0	37	349	0	E1	YES	B,C,D		0.258822	0.525038	0.5184	0.16235	1.6553
1668	0.078	386	356	0	0	30	E1	YES	D		0.2145	0.5538	0.420713	0.102699	1.72348
1744	0.094	385	36	0	349	0	E1	YES	C,D		0.284199	0.498225	0.535709	0.167782	1.71045
1842	0.151	384	326	0	0	58	E1	YES	A4,B,C,D		0.0603197	0.462995	0.391685	0.142082	1.07978
2037	0.01	386	0	4	382	0	E1				0.385578	0.553052	1.10116e-07	0	Inf
2041	0.106	386	0	40	345	1	E1	YES	B,C,D		0.578903	0.730704	0.7869	0.336928	1.83782
2160	0.016	368	6	0	0	362	E1				0.347497	0.52775	1.09217e-07	0	Inf
2220	0.097	382	0	0	37	345	E1	YES	B,C,D		0.120352	0.49536	0.344288	0.0840533	1.41023
2237	0.094	382	0	0	346	36	E1	YES	C,D		0.134434	0.489477	0.356788	0.0871109	1.46132
2249	0.097	382	37	0	0	345	E1	YES	C,D		0.288007	0.498743	0.538112	0.168442	1.71907
2254	0.089	381	0	347	34	0	E1	YES	C,D		0.156661	0.488919	0.375589	0.0917127	1.53814
2262	0.094	382	0	36	346	0	E1	YES	C,D		0.134434	0.483281	0.356788	0.0871109	1.46132
2287	0.097	382	1	36	345	0	E1	YES	C,D		0.219926	0.543123	0.491193	0.153997	1.56673
2337	0.073	372	27	0	0	345	E1	YES	A4		0.256886	0.552693	0.451505	0.110112	1.85135
2343	0.073	371	0	344	27	0	E1	YES	D2,D3		0.307052	0.504063	0.486596	0.118533	1.99754
2344	0.116	372	0	43	329	0	E1	YES	B,C,D		0.532755	0.687739	0.747348	0.298356	1.87202
2355	0.016	372	0	366	6	0	E1	YES	C1		0.80729	0.913428	1.27849	0.176694	9.25059
2376	0.016	372	0	366	5	1	E1	YES	D2		0.0672385	0.415124	3.46782	0.838877	14.3355
2388	0.013	372	0	367	5	0	E1	YES	B,C		0.377679	0.555756	1.09981e-07	0	Inf
2412	0.011	377	0	4	373	0	E1				0.828451	0.919063	1.24397	0.172007	8.99652
2457	0.271	373	0	101	272	0	E1	YES	A2		0.0703521	0.425106	0.573445	0.311606	1.0553
2586	0.091	373	0	339	34	0	E1	YES	B,C,D		0.175155	0.502465	0.390309	0.0952231	1.59983
2608	0.088	373	340	0	33	0	E1	YES	C,D		0.195165	0.527875	0.405941	0.099044	1.66378
2631	0.094	382	36	346	0	0	E1	YES	B,C,D		0.126009	0.483603	0.349483	0.0853627	1.43082
2650	0.072	376	27	0	0	349	E1	YES	D2,D3		0.111062	0.500661	0.229675	0.0318052	1.65855
2828	0.063	382	22	0	2	358	E2	YES	A4		0.122948	0.484961	0.239159	0.0331276	1.72657
2860	0.102	383	38	1	344	0	E2	YES	B,C,D		0.256299	0.555641	0.516484	0.161652	1.65018
2938	0.231	381	293	0	0	88	E2	YES	A2		0.374072	0.556211	0.760185	0.414504	1.39415
3043	0.016	378	0	6	372	0	E2	YES	C1		0.856608	0.907749	1.19968	0.166054	8.66731
3118	0.038	373	0	359	14	0	E2				0.0901742	0.465627	0.205892	0.0277318	1.52862
3159	0.155	374	56	0	316	2	E2	YES	D4		0.0644214	0.457392	0.396859	0.143877	1.09466
3161	0.032	374	0	12	362	0	E2	YES	B1,D1,D2,D4		0.209813	0.55173	2.0698	0.647473	6.61661
3181	0.067	373	348	0	25	0	E2	YES	D3		0.0404701	0.425686	3.70709e-08	0	Inf
3182	0.102	374	38	0	0	336	E2	YES	B,C,D		0.259923	0.519846	0.51899	0.162437	1.65818
3205	0.141	375	53	322	0	0	E2				0.456764	0.623659	0.742939	0.338714	1.62957
3224	0.083	375	30	344	1	0	E2	YES	D		0.460301	0.622502	0.647635	0.202564	2.07061
3249	0.155	374	58	0	0	316	E2	YES	A4,B,C,D		0.0644214	0.446236	0.396859	0.143877	1.09466
3362	0.104	376	337	0	0	39	E2-E4	YES	B,C,D		0.230932	0.551132	0.49863	0.156062	1.59317
3377	0.101	378	0	0	340	38	E2-E4	YES	B,C,D		0.258649	0.536177	0.518136	0.162184	1.6553
3384	0.323	378	0	256	122	0	E2-E4	YES	A2,A4		0.0613103	0.458214	0.594697	0.342977	1.03116
3387	0.069	378	0	352	26	0	E2-E4	YES	D3		0.0367405	0.474286	3.69087e-08	0	Inf
3410	0.344	378	5	248	125	0	E2-E4	YES	nonA		0.636574	0.782628	1.12815	0.68393	1.8609
3431	0.016	378	6	0	0	372	E2-E4	YES	C1		0.841242	0.898168	1.22359	0.169304	8.84314
3449	0.172	379	65	0	0	314	E2-E4	YES	A4,B,C,D		0.031715	0.450353	0.34601	0.125477	0.954139
3516	0.099	375	37	0	338	0	E2-E4	YES	B,C,D		0.25694	0.548653	0.516836	0.16171	1.65184
3517	0.096	375	0	339	36	0	E2-E4	YES	C,D		0.283966	0.50091	0.535294	0.167497	1.71071
3524	0.055	380	0	359	21	0	E2-E4	YES	A4		0.142158	0.469451	0.253985	0.0351886	1.83321
3538	0.092	381	346	0	35	0	E2-E4	YES	C,D		0.125666	0.488894	0.349184	0.085292	1.42955
3551	0.011	378	0	4	374	0	E2-E4				0.997257	1	0.996534	0.137658	7.21413
3566	0.098	378	0	341	0	37	E2-E4	YES	B,C,D		0.240024	0.563361	0.505272	0.158239	1.61339
3575	0.148	378	0	322	0	56	E2-E4				0.569904	0.722556	0.807169	0.384972	1.69239
3622	0.016	378	372	6	0	0	E2				0.985522	0.996043	1.01336	0.241746	4.24783
3664	0.071	382	0	355	27	0	E2	YES	D3,D4		0.0302599	0.452306	3.66464e-08	0	Inf
3684	0.428	381	163	0	218	0	E2	YES	nonA		0.0117531	0.256761	0.517836	0.307517	0.871996
3694	0.097	382	37	345	0	0	E2	YES	B,C,D		0.250198	0.559498	0.512408	0.16047	1.63621
3706	0.113	382	0	339	42	1	E2	YES	C,D		0.33093	0.516396	0.638738	0.256791	1.58879
3767	0.011	370	4	0	0	366	E2				0.0131808	0.267381	5.02276	1.21506	20.7628
3778	0.094	372	0	35	0	337	E2	YES	B,C,D		0.130161	0.492875	0.352958	0.0861412	1.44622
3787	0.154	382	59	0	323	0	E2	YES	A4,B,C,D		0.0547472	0.4573	0.384045	0.139313	1.0587
3798	0.013	381	0	0	376	5	E2				0.583201	0.732872	1.72858	0.238805	12.5123
3800	0.016	382	0	0	376	6	E2				0.34036	0.525339	1.09159e-07	0	Inf
3805	0.094	382	0	346	0	36	E2	YES	C,D		0.275771	0.502045	0.530026	0.166008	1.69226
3846	0.026	382	0	0	372	10	E2				0.833662	0.910615	1.14002	0.335342	3.87556
3858	0.097	382	0	345	37	0	E5	YES	B,C,D		0.249517	0.562403	0.511947	0.160333	1.63466
3859	0.013	382	0	1	377	4	E5				0.417759	0.584451	2.99174e-07	0	Inf
3862	0.01	382	0	0	4	378	E5				0.377996	0.553355	1.09749e-07	0	Inf
3867	0.052	382	20	362	0	0	E5				0.392297	0.557062	0.545664	0.133332	2.23314
3872	0.01	381	2	2	377	0	E5				0.408843	0.577669	1.102e-07	0	Inf
3883	0.018	381	0	7	374	0	E5				0.48126	0.638681	0.496115	0.0678052	3.62996
3951	0.016	250	4	0	0	246	E5				0.46011	0.625222	1.09153e-07	0	Inf
3979	0.368	228	84	0	144	0	E5				0.511442	0.672452	1.24638	0.645001	2.40848
3991	0.035	231	0	0	223	8	E5				0.249407	0.566654	3.90008e-08	0	Inf
4008	0.016	246	242	0	0	4	E5				0.78437	0.89823	1.23369	0.27349	5.56511
4017	0.079	369	29	0	0	340	E5	YES	D		0.103326	0.481059	0.223167	0.0308592	1.61389
4042	0.358	369	131	1	0	237	E5	YES	B,C		0.910283	0.950443	0.970084	0.57196	1.64533
4050	0.014	369	0	364	0	5	E5				0.117974	0.492714	2.9325	0.712526	12.0691
4077	0.057	369	348	21	0	0	E5	YES	A4		0.176447	0.501109	0.279184	0.0386266	2.01787
4089	0.102	354	2	318	33	1	E5	YES	B,C,D		0.137392	0.45905	0.358654	0.0873159	1.47318
4114	0.114	368	42	326	0	0	NC				0.115752	0.498085	1.65897	0.877331	3.13701
4149	0.014	366	361	0	5	0	NC	YES	C1		0.77944	0.896198	1.32559	0.183182	9.59253
4151	0.076	367	27	1	339	0	NC	YES	D		0.131605	0.485399	0.245511	0.0339234	1.77681
4157	0.022	364	356	1	0	7	NC	YES	B,C,D		0.296045	0.503454	1.08951e-07	0	Inf
4158	0.031	360	7	349	4	0	NC	YES	B,C,D		0.670254	0.803173	0.652611	0.090161	4.72379
4160	0.011	363	0	359	3	1	NC				0.220156	0.539004	1.01214e-07	0	Inf
4164	0.152	362	1	36	307	18	NC	YES	B1,D		0.041532	0.406728	0.361395	0.130329	1.00213
4169	0.014	363	0	358	0	5	NC	YES	C1		0.740615	0.862027	1.39507	0.19255	10.1075
4176	0.402	363	0	146	217	0	NC	YES	C2-4,B2-4		0.0098986	0.255564	0.470245	0.261481	0.845685
4184	0.255	357	266	58	3	30	NC	YES	B,C,D		0.539189	0.689773	0.823931	0.443619	1.53028
4192	0.042	359	0	344	0	15	NC	YES	A4		0.0892624	0.478312	3.80946e-08	0	Inf
4194	0.117	360	0	318	0	42	NC				0.945372	0.979875	0.970785	0.41569	2.26713
4195	0.231	359	0	276	0	83	NC	YES	A2,B1		0.419864	0.584516	0.762756	0.394225	1.4758
4196	0.071	364	24	2	0	338	NC	YES	B1		0.131334	0.490776	0.245283	0.0338876	1.77539
4197	0.036	365	0	352	13	0	NC				0.151189	0.477084	3.89462e-08	0	Inf
4200	0.065	368	23	1	0	344	NC	YES	C,D		0.161381	0.49282	0.268027	0.0370556	1.93866
4202	0.054	367	0	347	0	20	NC	YES	A4,D1		0.0659056	0.425391	3.77136e-08	0	Inf
4206	0.063	368	0	345	0	23	NC	YES	D2,D3		0.169423	0.496044	0.273948	0.0378763	1.98138
4209	0.034	356	0	344	0	12	NC				0.0524322	0.451235	2.44421	0.962169	6.20904
4228	0.148	366	3	51	312	0	NC	YES	A3		0.289237	0.49484	0.633506	0.270451	1.48392
4247	0.033	364	352	0	0	12	L2				0.999907	0.999907	1.00008	0.243563	4.1064
4281	0.098	276	0	249	27	0	L2	YES	B,C,D		0.0973558	0.468628	0.21745	0.0299059	1.5811
4290	0.018	276	0	271	0	5	L2				0.60193	0.749773	0.587134	0.077648	4.4396
4410	0.021	339	332	0	0	7	L2	YES	D2		0.000341507	0.0121235	5.31771	1.90896	14.8133
4419	0.157	343	289	0	54	0	L2				0.415123	0.583639	0.721747	0.328302	1.5867
4428	0.095	348	1	32	0	315	L2	YES	B,C,D		0.375051	0.554763	0.594005	0.185487	1.90224
4452	0.079	380	0	350	30	0	L2	YES	D		0.217622	0.551828	0.422933	0.103194	1.73337
4461	0.116	380	44	0	0	336	L2	YES	B1,D		0.0186963	0.353983	0.213082	0.0517595	0.877208
4479	0.021	380	372	7	0	1	L2				0.976199	1	1.0306	0.142267	7.46579
4504	0.018	380	373	0	7	0	L2				0.371794	0.555733	1.09699e-07	0	Inf
4518	0.016	380	374	0	0	6	L2	YES	C1		0.8352	0.908801	1.23312	0.170634	8.91132
4539	0.013	380	0	375	5	0	L2				0.000288973	0.011724	6.53743	2.02736	21.0806
4545	0.016	380	0	374	0	6	L2	YES	C1		0.8352	0.905332	1.23312	0.170634	8.91132
4557	0.011	380	0	376	0	4	L2	YES	C1		0.433288	0.594463	2.9998e-07	0	Inf
4599	0.066	380	355	0	25	0	L2	YES	D3		0.037259	0.440898	3.69263e-08	0	Inf
4600	0.097	380	0	343	37	0	L2	YES	B,C,D		0.263084	0.518861	0.52118	0.163131	1.6651
4614	0.111	379	0	337	42	0	L2				0.758321	0.879034	0.884322	0.403927	1.93605
4644	0.097	380	37	343	0	0	L2	YES	B,C,D		0.263084	0.515282	0.52118	0.163131	1.6651
4674	0.034	384	371	0	0	13	L2				0.985212	0.999287	0.986743	0.240613	4.0466
4725	0.156	377	0	59	318	0	L2	YES	A4,B,C,D		0.0741541	0.438745	0.408785	0.148168	1.12781
4825	0.011	377	1	3	373	0	L2				0.380189	0.553712	1.1007e-07	0	Inf
4854	0.016	376	0	6	370	0	L2	YES	C1		0.82449	0.921871	1.25027	0.172957	9.03791
4887	0.094	382	346	0	0	36	L2	YES	C,D		0.277769	0.499281	0.531365	0.166419	1.69662
4938	0.034	382	369	0	0	13	L2				0.491772	0.649597	0.506188	0.0699788	3.66148
4944	0.071	382	355	0	0	27	L2	YES	D2,D3		0.263149	0.508397	0.456251	0.111393	1.86875
4950	0.079	382	352	0	0	30	L2	YES	D		0.208861	0.559591	0.416472	0.101662	1.70614
4963	0.115	382	44	0	0	338	L2				0.1172	0.496789	1.622	0.880762	2.98704
4969	0.079	382	352	0	0	30	L2	YES	D		0.208861	0.554361	0.416472	0.101662	1.70614
5032	0.034	381	0	368	0	13	L2				0.869049	0.917509	0.888222	0.21686	3.63801
5034	0.079	381	351	30	0	0	L2	YES	D		0.218836	0.549996	0.423839	0.103415	1.73707
5041	0.438	381	2	214	157	8	L2	YES	C2-4,B2-4		0.0116516	0.275753	0.51646	0.306225	0.87103
5045	0.055	381	21	0	0	360	L2	YES	A4		0.0586229	0.462469	3.76975e-08	0	Inf
5050	0.021	381	7	1	0	373	L2				3.61154e-05	0.00341892	6.53456	2.34005	18.2477
5139	0.034	382	13	369	0	0	L2				0.96769	0.995739	0.976187	0.304124	3.13339
5142	0.097	382	37	0	0	345	L2	YES	B,C,D		0.263098	0.51178	0.521192	0.163136	1.66512
5145	0.047	382	0	18	364	0	L2				0.941794	0.979742	0.95761	0.299361	3.06325
5226	0.444	383	42	87	170	84	L2	YES	A4		0.736547	0.864378	1.08575	0.672227	1.75365
5236	0.099	383	38	0	0	345	L2	YES	B,C,D		0.102627	0.485769	0.327716	0.0800028	1.34242
5254	0.01	383	4	0	0	379	L2				4.82977e-05	0.00342914	7.7551	2.4073	24.983
5259	0.016	383	377	0	0	6	L2	YES	C1		0.832717	0.913095	1.23706	0.17118	8.93981
5281	0.037	383	0	369	14	0	L2				0.0943571	0.462024	0.209254	0.0281579	1.55505
5286	0.078	383	30	353	0	0	L2	YES	D		0.219643	0.54718	0.424441	0.103563	1.73953
5290	0.018	383	376	0	6	1	L2	YES	B,C		0.984396	1	1.01992	0.141242	7.36498
5294	0.025	363	0	9	354	0	L2				0.238594	0.564672	1.07352e-07	0	Inf
5295	0.068	365	340	0	25	0	L2	YES	D3		0.0367719	0.454053	3.65815e-08	0	Inf
5310	0.118	289	24	255	10	0	L2	YES	B,C,D		0.0821486	0.466604	0.204134	0.0280169	1.48734
5315	0.01	289	0	2	286	1	L2				0.367118	0.551649	2.4431	0.32866	18.1608
5328	0.01	289	286	0	2	1	L2				0.421124	0.583411	1.08832e-07	0	Inf
5335	0.01	287	2	0	1	284	L2				0.52339	0.681848	1.10229e-07	0	Inf
5368	0.101	288	0	259	0	29	L2	YES	D		0.134742	0.478332	0.246879	0.0338784	1.79905
5369	0.183	290	0	53	237	0	L2	YES	A4,B,C,D		0.0420521	0.398093	0.254628	0.0613197	1.05734
5376	0.028	285	0	8	277	0	L2				0.337828	0.524279	1.07609e-07	0	Inf
5379	0.126	285	36	0	0	249	L2	YES	B,C,D		0.182884	0.514248	0.393493	0.0948551	1.63235
5386	0.104	289	0	259	0	30	L2	YES	D		0.122434	0.496732	0.237346	0.032568	1.72972
5389	0.128	288	37	0	0	251	L2	YES	B,C,D		0.183555	0.511074	0.39376	0.0948187	1.63519
5390	0.01	288	0	285	3	0	L2				0.216402	0.553678	3.27626	0.446103	24.0614
5403	0.13	284	0	247	37	0	L2	YES	B,C,D		0.162266	0.490252	0.377037	0.0908796	1.56424
5466	0.018	383	376	0	2	5	L2				0.422608	0.582625	1.76703	0.431274	7.23997
5475	0.065	383	25	358	0	0	L2	YES	D3		0.0358014	0.484172	3.6939e-08	0	Inf
5487	0.094	383	0	36	347	0	L2	YES	C,D		0.277405	0.501803	0.531135	0.166356	1.69579
5495	0.097	383	0	346	37	0	L2	YES	B,C,D		0.251056	0.557032	0.513023	0.160671	1.63808
5506	0.094	383	36	0	0	347	L2	YES	B,C,D		0.27047	0.495572	0.526421	0.164879	1.68075
5518	0.06	383	360	1	22	0	L2	YES	A4		0.157374	0.485807	0.265196	0.0366944	1.91661
5523	0.01	383	0	379	4	0	L2				0.0252148	0.421236	4.3933	1.06436	18.134
5532	0.01	383	379	0	0	4	L2				0.0252148	0.397834	4.3933	1.06436	18.134
5564	0.094	384	0	0	348	36	L2	YES	B,C,D		0.269898	0.500987	0.526017	0.164744	1.67954
5622	0.013	386	381	0	1	4	L2				0.0669777	0.422704	3.46752	0.840013	14.3137
5698	0.086	371	32	0	0	339	L1	YES	B,C,D		0.213875	0.557253	0.41982	0.102303	1.72281
5797	0.016	385	379	0	0	6	L1				0.798475	0.91071	0.773272	0.106846	5.59636
5864	0.098	386	0	38	348	0	L1	YES	B,C,D		0.244847	0.56078	0.508649	0.159285	1.62429
5905	0.013	384	379	0	3	2	L1				0.771151	0.890272	1.33993	0.185227	9.69309
5911	0.099	384	0	346	38	0	L1	YES	B,C,D		0.241471	0.562113	0.506271	0.158538	1.61671
5962	0.034	386	0	373	13	0	L1				0.00019217	0.0109152	4.39807	1.87691	10.3058
5983	0.016	383	6	0	0	377	L1				0.25955	0.522781	1.08443e-07	0	Inf
6025	0.029	383	372	9	2	0	L1	YES	D2		5.88844e-06	0.000836158	5.71411	2.43499	13.4091
6165	0.096	384	37	0	347	0	L1	YES	B,C,D		0.267746	0.510336	0.524383	0.164137	1.6753
6180	0.107	384	343	0	41	0	L1	YES			0.00638582	0.201508	1.26761e-08	0	Inf
6218	0.013	384	5	0	0	379	L1				0.682907	0.811487	0.660438	0.0889935	4.90124
6247	0.096	384	0	347	37	0	L1	YES	B,C,D		0.267746	0.506933	0.524383	0.164137	1.6753
6304	0.013	381	5	0	0	376	L1				0.605649	0.751111	1.45705	0.346209	6.1321
6316	0.034	381	368	0	0	13	L1	YES	B1,D1,D2,D4		0.253223	0.553194	1.9453	0.608224	6.22172
6391	0.039	381	366	0	0	15	L1				0.0778437	0.451176	0.195569	0.0263948	1.44904
6434	0.32	381	122	0	0	259	L1				0.640544	0.777413	1.13054	0.675282	1.89271
6482	0.016	382	0	376	6	0	L1	YES	C1		0.82354	0.924448	1.2518	0.173168	9.04903
6559	0.099	382	0	38	344	0	L1	YES	B,C,D		0.461716	0.621456	0.68459	0.248069	1.88924
6695	0.093	378	343	0	35	0	L1	YES	C,D		0.313903	0.506525	0.555301	0.173834	1.77387
6721	0.095	378	36	0	0	342	L1	YES	B,C,D		0.284681	0.496009	0.535875	0.16774	1.71195
6742	0.045	380	17	0	0	363	L1				0.0865915	0.472923	1.96943	0.89404	4.33834
6803	0.063	384	360	24	0	0	L1	YES	D3		0.0434426	0.397991	3.71864e-08	0	Inf
6826	0.01	384	0	4	380	0	L1		A3		0.644978	0.779463	1.58606	0.219089	11.482
6854	0.094	383	0	36	347	0	L1	YES	B,C,D		0.298932	0.496471	0.545391	0.170715	1.74239
6862	0.149	383	0	326	57	0	L1	YES	D2		0.670888	0.800555	1.15053	0.602253	2.19795
6865	0.091	383	0	35	348	0	L1	YES	C,D		0.329293	0.522454	0.565339	0.176973	1.80598
6970	0.109	386	0	42	344	0	L1	YES	B,C,D		0.17054	0.494218	0.453262	0.141899	1.44783
6994	0.099	385	38	0	0	347	L1	YES	B,C,D		0.244331	0.564147	0.508134	0.159038	1.62351
7030	0.01	384	380	0	0	4	L1				0.534239	0.686533	3.00712e-07	0	Inf
7060	0.182	384	32	37	1	314	L1	YES	A4,B,C,D		0.0405773	0.41157	0.397067	0.15893	0.992023
7173	0.01	385	4	0	0	381	URR				2.50531e-06	0.000711507	9.9077	3.05043	32.1799
7174	0.026	385	375	0	10	0	URR				0.226155	0.544306	2.01912	0.632068	6.45002
7175	0.062	385	361	0	24	0	URR	YES	A4		0.0918876	0.457826	0.213928	0.0296505	1.54349
7177	0.057	385	0	363	22	0	URR	YES	A4		0.135002	0.473341	0.248537	0.034435	1.79384
7178	0.01	385	381	0	0	4	URR				0.844167	0.897915	1.21898	0.168706	8.8077
7193	0.325	385	0	260	0	125	URR				0.899846	0.946505	1.03326	0.620724	1.71998
7201	0.057	385	0	363	22	0	URR	YES	A4		0.135002	0.467569	0.248537	0.034435	1.79384
7233	0.114	386	342	0	43	1	URR	YES	C,D		0.188509	0.519772	0.513856	0.187012	1.41193
7270	0.057	386	0	22	364	0	URR	YES	A4		0.136245	0.466187	0.24949	0.0345673	1.8007
7287	0.057	386	364	0	22	0	URR	YES	A4		0.136245	0.460637	0.24949	0.0345673	1.8007
7289	0.052	386	366	1	19	0	URR	YES	A4		0.0577015	0.468206	3.77181e-08	0	Inf
7310	0.186	381	1	4	310	66	URR	YES	A3		0.829878	0.917063	0.933767	0.499684	1.74494
7316	0.034	381	368	0	13	0	URR				0.0652543	0.430982	2.5227	0.910391	6.99043
7339	0.068	381	355	26	0	0	URR	YES	D2,D3		0.311067	0.507718	0.489831	0.119547	2.00704
7377	0.029	381	370	0	11	0	URR				0.554806	0.706569	0.555768	0.0769208	4.01554
7394	0.084	381	2	29	349	1	URR	YES	D2,D3		0.169107	0.500276	0.385715	0.0941916	1.57951
7395	0.066	380	0	25	355	0	URR	YES	A3,D2,D3		0.0391569	0.427714	3.69376e-08	0	Inf
7415	0.016	381	1	5	375	0	URR				0.588876	0.736743	0.580403	0.0788046	4.27473
7435	0.024	381	8	1	0	372	URR	YES	C1		0.0631493	0.459857	2.8671	0.896055	9.17383
7485	0.094	384	348	0	36	0	URR	YES	C,D		0.279395	0.499045	0.532481	0.166778	1.70008
7489	0.096	384	37	0	0	347	URR	YES	B,C,D		0.252937	0.556854	0.514332	0.161082	1.64226
7496	0.039	382	0	367	14	1	URR				0.0897057	0.471785	0.205602	0.0277115	1.52543
7507	0.031	384	372	0	10	2	URR	YES	D2		0.122727	0.49091	2.17794	0.79041	6.00122
7521	0.313	384	264	0	0	120	URR				0.739237	0.863964	1.09034	0.655122	1.81469
7549	0.01	384	0	4	380	0	URR				0.311714	0.505867	2.05724	0.493559	8.57495
7636	0.01	384	380	0	4	0	URR				0.224376	0.544639	2.33989	0.569578	9.61255
7669	0.094	382	0	36	346	0	URR	YES	C,D		0.270133	0.498168	0.526217	0.164829	1.67995
7689	0.088	385	34	0	351	0	URR	YES	B,C,D		0.330409	0.518432	0.565921	0.177063	1.80877
7729	0.074	376	348	2	26	0	URR	YES	D		0.280768	0.498364	0.468518	0.114279	1.92082
7730	0.064	376	352	0	24	0	URR	YES	A4		0.113703	0.504556	0.231774	0.0320915	1.67393
7743	0.061	376	0	353	0	23	URR	YES	D3		0.0488666	0.433691	3.73263e-08	0	Inf
7764	0.093	375	0	35	340	0	URR	YES	B,C,D		0.343639	0.524697	0.574315	0.179585	1.83667
7781	0.032	375	0	363	12	0	URR				0.145263	0.474192	3.90922e-08	0	Inf
7786	0.097	373	0	36	337	0	URR	YES	B,C,D		0.471463	0.628617	0.690328	0.250317	1.9038
7792	0.04	375	0	9	360	6	URR				0.321077	0.51228	1.58705	0.632272	3.98364
7799	0.021	375	0	2	6	367	URR				0.961339	0.992802	0.952233	0.131571	6.89173
7826	0.016	375	6	0	0	369	URR	YES	C1		0.827777	0.921917	1.24503	0.172177	9.00295
7834	0.029	376	0	11	0	365	URR	YES	B1,D1,D4		0.670181	0.806489	0.652871	0.0904078	4.71464
7837	0.016	376	370	0	6	0	URR	YES	C1		0.841167	0.901477	1.22373	0.169289	8.84595
7839	0.016	374	368	0	0	6	URR	YES	C1		0.830038	0.913685	1.24141	0.171679	8.9766
7842	0.056	376	21	0	0	355	URR	YES	A4		0.148357	0.473409	0.258566	0.0358015	1.86741
7868	0.061	376	21	0	2	353	URR				0.716736	0.848138	1.2065	0.436987	3.33111
7886	0.068	384	1	0	358	25	URR	YES	D2,D3		0.297872	0.503545	0.480776	0.117396	1.96893
